# An amplicon-based Illumina and nanopore sequencing workflow for Chikungunya virus West Africa genotype

**DOI:** 10.1101/2023.12.07.23299611

**Authors:** Idrissa Dieng, Mignane Ndiaye, Mouhamed Kane, Diamilatou Balde, Maimouna Mbanne, Seynabou Mbaye Ba Souna Diop, Safietou Sankhe, Moussa Dia, Madeleine Dieng, Serge Freddy Moukaha Doukanda, Ousmane Faye, Amadou Alpha Sall, Ndongo Dia, Gamou Fall, Oumar Faye, Moussa Moise Diagne

**Author notes:** These authors contributed equally to this article (Oumar Faye, Moussa Moise Diagne).

## Abstract

The Chikungunya virus, a global arbovirus, is currently causing a major outbreak in the Western African region, with the highest cases reported in Senegal and Burkina Faso. Recent molecular evolution analyses reveal that the strain responsible for the epidemic belongs to the West African genotype, with new mutations potentially impacting viral replication, antigenicity, and host adaptation. Real-time genomic monitoring is needed to track the virus’s spread in new regions. A scalable West African genotype amplicon-based Whole Genome Sequencing for multiple Next Generation Sequencing platforms has been developed to support genomic investigations and identify epidemiological links during the virus’s ongoing spread. This technology will help identify potential threats and support real-time genomic investigations in the ongoing spread of the virus.
