## Supplementary material for "An amplicon-based Illumina and nanopore sequencing workflow for Chikungunya virus West Africa genotype": Supplementary table S1.xlsx

### Sheet: Feuil1
Available on Genbank
Accession or Sample ID	Year of collection	Country
KX262995.1	1983.0	Senegal
AY726732.1	1983.0	Senegal
HM045785.1	1966.0	Senegal
HM045798.1	1966.0	Senegal
HM045815.1	1979.0	Senegal
HM045816.1	1966.0	Senegal
HM045786.1	1964.0	Nigeria
HM045807.1	1965.0	Nigeria
HM045817.1	2005.0	Senegal
HM045818.1	1981.0	Cote d'Ivoire
HM045819.1	1993.0	Senegal
HM045820.1	1993.0	Cote d'Ivoire
KX262986.1	1983.0	Senegal
From Ongoing Senegalese CHIKV outbreak generated through Hybrid Capture sequencing method
417794	2023.0	Senegal
417824	2023.0	Senegal
425505	2023.0	Senegal
425541	2023.0	Senegal
425657	2023.0	Senegal
425581	2023.0	Senegal
412399	2023.0	Senegal
425590	2023.0	Senegal
425797	2023.0	Senegal
412625	2023.0	Senegal
425648	2023.0	Senegal
412720	2023.0	Senegal
