## Supplementary material for "An amplicon-based Illumina and nanopore sequencing workflow for Chikungunya virus West Africa genotype": Supplementary table S2.xls

### Sheet: CHIK_WAF_Normal_Amp
PrimerName	Sequence	Pool
WAF_400_1_LEFT	ATCCCGTGTACGTGGACATAGA	Pool 1
WAF_400_1_RIGHT	GTCAGTGTGCAAGCAGAATGTG
WAF_400_2_LEFT	AGTCTTGGACAGAAACATCTCCG	Pool2
WAF_400_2_RIGHT	AGAACAGTACGCGGTCACATG
WAF_400_3_LEFT	TATGCTCAACAGACCTGACGGA	Pool 1
WAF_400_3_RIGHT	CCGTGGCAAGAATACCTGTCAT
WAF_400_4_LEFT	TGGCGAGAGAGTGTCATTTTCG	Pool2
WAF_400_4_RIGHT	CAAAGCTGTCAAATTCGGCTGG
WAF_400_5_LEFT	AAGAAGCAGAAGACACACACGG	Pool 1
WAF_400_5_RIGHT	CTGTTGGTTGGGCAGTGACTT
WAF_400_6_LEFT	GTCGAAATTGACGTGGAACAGC	Pool2
WAF_400_6_RIGHT	TTACCAGCTCGTACGACTCCTC
WAF_400_7_LEFT	AAAGGGAGTTCGTAAATAGGAAATTACAC	Pool 1
WAF_400_7_RIGHT	TATCTCCAGGTTCCTCTGTCGC
WAF_400_8_LEFT	AGACCTCGTGACCAGTGGAAA	Pool2
WAF_400_8_RIGHT	CATTTGTTGTGCGCATTTTGCC
WAF_400_9_LEFT	GTATTTCCAGGCGGTGTACACT	Pool 1
WAF_400_9_RIGHT	GCGGGTTCTGCAGTGTCTTTA
WAF_400_10_LEFT	TGCTACTGACGCGTACGGAA	Pool2
WAF_400_10_RIGHT	ACGGACACCAGTGGTTTAGAGA
WAF_400_11_LEFT	GTGGCCCTGAATGAGATATGCA	Pool 1
WAF_400_11_RIGHT	AGAACGAGGTTGTAGCCGCT
WAF_400_12_LEFT	AAGGGGAGAGGATGGAATGGTT	Pool2
WAF_400_12_RIGHT	CGGTTTCAACGCTCTGGATGAT
WAF_400_13_LEFT	ATACGGCTACGCAGACAGAACA	Pool 1
WAF_400_13_RIGHT	TGTCTTTGCGGTTCCCACTG
WAF_400_14_LEFT	GATGGCGTCTGTAAAGCAGTATACA	Pool2
WAF_400_14_RIGHT	TTGGGTCCTCATTTGTATGGCC
WAF_400_15_LEFT	TCAACTGATGCAGATGTGGTTATCT	Pool 1
WAF_400_15_RIGHT	CAGAGGCACGGGACTGTTTTT
WAF_400_16_LEFT	GTTTGCTTGTACGCATTGGGG	Pool2
WAF_400_16_RIGHT	TCAGCTTCCAAGTCAGACGGA
WAF_400_17_LEFT	GTAAGTTCGACCACGTCACTGA	Pool 1
WAF_400_17_RIGHT	TCGGCAGTTGATTTGGTTCTGT
WAF_400_18_LEFT	GAAACGGCAGAGATACGCGAT	Pool2
WAF_400_18_RIGHT	CACTTCATCCAACTTAGGTGGGT
WAF_400_19_LEFT	GGTACATATTCTCATCCGACACCG	Pool 1
WAF_400_19_RIGHT	CGCAACTGTCGGATAGTTCCTT
WAF_400_20_LEFT	CCCCCAATCAATATCCGACTGTC	Pool2
WAF_400_20_RIGHT	GGCGGCAAATTCCTTCCAGTAT
WAF_400_21_LEFT	CACACAGATGAGAGAACTGCCTAC	Pool 1
WAF_400_21_RIGHT	ACAGCGTGTGTACATTAGGTAGAAG
WAF_400_22_LEFT	ATACAGGCAGCCGAACCTTTG	Pool2
WAF_400_22_RIGHT	GCTGGCTATGGTGATGTTTAGCA
WAF_400_23_LEFT	CGTTTTAAGTTTGGCGCCATGA	Pool 1
WAF_400_23_RIGHT	TCAGCCAGTGCACGTCTTCT
WAF_400_24_LEFT	CAGAGTGGCAGACCCGTTAAA	Pool2
WAF_400_24_RIGHT	TCGGGGTTGGTACCTTCTGTT
WAF_400_25_LEFT	CGTCAGAAACCAATCGCAGCTA	Pool 1
WAF_400_25_RIGHT	CCCATCACTTTGCCTTCATGCT
WAF_400_26_LEFT	AAGAAGAAGAAACCAGGCCGTAG	Pool2
WAF_400_26_RIGHT	ATGGCCACCACTCGTCCTTT
WAF_400_27_LEFT	TATTCAGGAGGCCGGTTCACTA	Pool 1
WAF_400_27_RIGHT	AAAATTGTCCTTAGTACTGCGTCTTTG
WAF_400_28_LEFT	AACGTGATGAGACCCGGATACT	Pool2
WAF_400_28_RIGHT	TGTCAGCGTCTCTCCTTTCG
WAF_400_29_LEFT	TGCTTGTAAGGACTTCAGCACC	Pool 1
WAF_400_29_RIGHT	TGTCTGTGGTTGTCAGTCCCT
WAF_400_30_LEFT	CAGTCTGGCAACGTGAAGATCA	Pool2
WAF_400_30_RIGHT	ACCTCCTTCTTGTGTGTCACC
WAF_400_31_LEFT	ATCCTGACCATCCGACACTCTT	Pool 1
WAF_400_31_RIGHT	TGACGCAACATAGCAGGCTG
WAF_400_32_LEFT	GGCGCAGATGCATTACACCATA	Pool2
WAF_400_32_RIGHT	CCAAGGTGACTGATTGTAGCTCC
WAF_400_33_LEFT	GGTGGGAGTACCGTATAAGACTCT	Pool 1
WAF_400_33_RIGHT	GCAGCTACGGTAATGTTGTTTCC
WAF_400_34_LEFT	CAAAACAGAGTTTGCATCGGCC	Pool2
WAF_400_34_RIGHT	CCTCGTTCCTTCAGCCAATACTT
WAF_400_35_LEFT	CACTCAGTTGGTACTACAGAGGC	Pool 1
WAF_400_35_RIGHT	GGAGTTCCCCTCTACTTCTACGT
WAF_400_36_LEFT	GGACATGTCATGCGAAGTACCA	Pool2
WAF_400_36_RIGHT	CTAAACGACACGCATAGCACCA

### Sheet: CHIK_WAF_Long_Amp
PrimerName	Sequence
WAF_400_1_LEFT	ATCCCGTGTACGTGGACATAGA	Pool1
WAF_400_1_RIGHT	GTCAGTGTGCAAGCAGAATGTG
WAF_400_2_LEFT	AGTCTTGGACAGAAACATCTCCG
WAF_400_2_RIGHT	AGAACAGTACGCGGTCACATG
WAF_400_3_LEFT	TATGCTCAACAGACCTGACGGA	Pool2
WAF_400_3_RIGHT	CCGTGGCAAGAATACCTGTCAT	Pool1
WAF_400_4_LEFT	TGGCGAGAGAGTGTCATTTTCG
WAF_400_4_RIGHT	CAAAGCTGTCAAATTCGGCTGG
WAF_400_5_LEFT	AAGAAGCAGAAGACACACACGG	Pool1
WAF_400_5_RIGHT	CTGTTGGTTGGGCAGTGACTT	Pool2
WAF_400_6_LEFT	GTCGAAATTGACGTGGAACAGC
WAF_400_6_RIGHT	TTACCAGCTCGTACGACTCCTC
WAF_400_7_LEFT	AAAGGGAGTTCGTAAATAGGAAATTACAC	Pool2
WAF_400_7_RIGHT	TATCTCCAGGTTCCTCTGTCGC	Pool1
WAF_400_8_LEFT	AGACCTCGTGACCAGTGGAAA
WAF_400_8_RIGHT	CATTTGTTGTGCGCATTTTGCC
WAF_400_9_LEFT	GTATTTCCAGGCGGTGTACACT	Pool1
WAF_400_9_RIGHT	GCGGGTTCTGCAGTGTCTTTA	Pool2
WAF_400_10_LEFT	TGCTACTGACGCGTACGGAA
WAF_400_10_RIGHT	ACGGACACCAGTGGTTTAGAGA
WAF_400_11_LEFT	GTGGCCCTGAATGAGATATGCA	Pool2
WAF_400_11_RIGHT	AGAACGAGGTTGTAGCCGCT	Pool1
WAF_400_12_LEFT	AAGGGGAGAGGATGGAATGGTT
WAF_400_12_RIGHT	CGGTTTCAACGCTCTGGATGAT
WAF_400_13_LEFT	ATACGGCTACGCAGACAGAACA	Pool1
WAF_400_13_RIGHT	TGTCTTTGCGGTTCCCACTG	Pool2
WAF_400_14_LEFT	GATGGCGTCTGTAAAGCAGTATACA
WAF_400_14_RIGHT	TTGGGTCCTCATTTGTATGGCC
WAF_400_15_LEFT	TCAACTGATGCAGATGTGGTTATCT	Pool2
WAF_400_15_RIGHT	CAGAGGCACGGGACTGTTTTT	Pool1
WAF_400_16_LEFT	GTTTGCTTGTACGCATTGGGG
WAF_400_16_RIGHT	TCAGCTTCCAAGTCAGACGGA
WAF_400_17_LEFT	GTAAGTTCGACCACGTCACTGA	Pool1
WAF_400_17_RIGHT	TCGGCAGTTGATTTGGTTCTGT	Pool2
WAF_400_18_LEFT	GAAACGGCAGAGATACGCGAT
WAF_400_18_RIGHT	CACTTCATCCAACTTAGGTGGGT
WAF_400_19_LEFT	GGTACATATTCTCATCCGACACCG	Pool2
WAF_400_19_RIGHT	CGCAACTGTCGGATAGTTCCTT	Pool1
WAF_400_20_LEFT	CCCCCAATCAATATCCGACTGTC
WAF_400_20_RIGHT	GGCGGCAAATTCCTTCCAGTAT
WAF_400_21_LEFT	CACACAGATGAGAGAACTGCCTAC	Pool1
WAF_400_21_RIGHT	ACAGCGTGTGTACATTAGGTAGAAG	Pool2
WAF_400_22_LEFT	ATACAGGCAGCCGAACCTTTG
WAF_400_22_RIGHT	GCTGGCTATGGTGATGTTTAGCA
WAF_400_23_LEFT	CGTTTTAAGTTTGGCGCCATGA	Pool2
WAF_400_23_RIGHT	TCAGCCAGTGCACGTCTTCT	Pool1
WAF_400_24_LEFT	CAGAGTGGCAGACCCGTTAAA
WAF_400_24_RIGHT	TCGGGGTTGGTACCTTCTGTT
WAF_400_25_LEFT	CGTCAGAAACCAATCGCAGCTA	Pool1
WAF_400_25_RIGHT	CCCATCACTTTGCCTTCATGCT	Pool2
WAF_400_26_LEFT	AAGAAGAAGAAACCAGGCCGTAG
WAF_400_26_RIGHT	ATGGCCACCACTCGTCCTTT
WAF_400_27_LEFT	TATTCAGGAGGCCGGTTCACTA	Pool2
WAF_400_27_RIGHT	AAAATTGTCCTTAGTACTGCGTCTTTG	Pool1
WAF_400_28_LEFT	AACGTGATGAGACCCGGATACT
WAF_400_28_RIGHT	TGTCAGCGTCTCTCCTTTCG
WAF_400_29_LEFT	TGCTTGTAAGGACTTCAGCACC	Pool1
WAF_400_29_RIGHT	TGTCTGTGGTTGTCAGTCCCT	Pool2
WAF_400_30_LEFT	CAGTCTGGCAACGTGAAGATCA
WAF_400_30_RIGHT	ACCTCCTTCTTGTGTGTCACC
WAF_400_31_LEFT	ATCCTGACCATCCGACACTCTT	Pool2
WAF_400_31_RIGHT	TGACGCAACATAGCAGGCTG	Pool1
WAF_400_32_LEFT	GGCGCAGATGCATTACACCATA
WAF_400_32_RIGHT	CCAAGGTGACTGATTGTAGCTCC
WAF_400_33_LEFT	GGTGGGAGTACCGTATAAGACTCT	Pool1
WAF_400_33_RIGHT	GCAGCTACGGTAATGTTGTTTCC	Pool2
WAF_400_34_LEFT	CAAAACAGAGTTTGCATCGGCC
WAF_400_34_RIGHT	CCTCGTTCCTTCAGCCAATACTT
WAF_400_35_LEFT	CACTCAGTTGGTACTACAGAGGC	Pool2
WAF_400_35_RIGHT	GGAGTTCCCCTCTACTTCTACGT	Pool1
WAF_400_36_LEFT	GGACATGTCATGCGAAGTACCA
WAF_400_36_RIGHT	CTAAACGACACGCATAGCACCA	Pool2
