## Supplementary material for "An amplicon-based Illumina and nanopore sequencing workflow for Chikungunya virus West Africa genotype": Supplementary table S3.xlsx

### Sheet: Feuil1
				Rapid Barcoding				NEXTERA DNA FLEX
				Schems 400pb		Schems 1200pb		IDT for Illumina Nextera DNA UD index SET A
Sample_ID	Ancien Ct	Nouveau Ct	Localité	Valeur Qubit	Barcode	Valeur Qubit	Barcode	I7_Index_ID	index	I5_Index_ID	index2
417824	25.29	27.5283	Kédougou	32.6	1	48	17	UDP0001	GAACTGAGCG	UDP0001	TCGTGGAGCG
417854	23.87	23.5993	Kédougou	57	2	66.6	18	UDP0002	AGGTCAGATA	UDP0002	CTACAAGATA
417861	24.36	24.1633	Kédougou	55.1	3	67.2	19	UDP0003	CGTCTCATAT	UDP0003	TATAGTAGCT
417864	24.32	23.438	Kédougou	49.1	4	59.6	20	UDP0004	ATTCCATAAG	UDP0004	TGCCTGGTGG
417878	29.47	28.4014	Kédougou	25.7	5	33.9	21	UDP0005	GACGAGATTA	UDP0005	ACATTATCCT
417905	23.03	27.0372	Kédougou	49	6	58.1	22	UDP0006	AACATCGCGC	UDP0006	GTCCACTTGT
417986	22.41	21.4981	Kédougou	56.2	7	65.8	23	UDP0007	CTAGTGCTCT	UDP0007	TGGAACAGTA
417995	25.17	25.0064	Kédougou	42.9	8	52.5	24	UDP0008	GATCAAGGCA	UDP0008	CCTTGTTAAT
418013	32.67	33.4525	Kédougou	23.8	9	30.2	25	UDP0009	GACTGAGTAG	UDP0009	GTTGATAGTG
418017	24.24	24.2648	Kédougou	49.1	10	61.2	26	UDP0010	AGTCAGACGA	UDP0010	ACCAGCGACA
418042	23.09	22.1522	Kédougou	70.9	11	79.4	27	UDP0011	CCGTATGTTC	UDP0011	CATACACTGT
418118	26.6	27.0113	Kédougou	50.8	12	58.1	28	UDP0012	GAGTCATAGG	UDP0012	GTGTGGCGCT
418135	23.99	22.8769	Kédougou	63.5	13	72.2	29	UDP0013	CTTGCCATTA	UDP0013	ATCACGAAGG
427799	30.89	NA	Tambacounda	26.5	14	27.3	30	UDP0014	GAAGCGGCAC	UDP0014	CGGCTCTACT
427924	27.17	21.041	Agnam Civol	73.1	15	81	31	UDP0015	TCCATTGCCG	UDP0015	GAATGCACGA
427972	30.03	29.0137	Agnam Civol	65.3	16	35.7	32	UDP0016	CGGTTACGGC	UDP0016	AAGACTATAG
